# Epigenetic predictors of lifestyle traits applied to the blood and brain

**DOI:** 10.1101/2020.11.27.20239764

**Authors:** Danni A. Gadd, Anna J. Stevenson, Robert F. Hillary, Daniel L. McCartney, Nicola Wrobel, Sarah McCafferty, Lee Murphy, Tom C. Russ, Sarah E. Harris, Paul Redmond, Adele M. Taylor, Colin Smith, Jamie Rose, Tracey Millar, Tara L. Spires-Jones, Simon R. Cox, Riccardo E. Marioni

**Author notes:** **Correspondence:** Riccardo Marioni, Centre for Genomic and Experimental Medicine, Institute of Genetics and Molecular Medicine, University of Edinburgh, Edinburgh, UK.

## Abstract

Modifiable lifestyle factors influence the risk of developing many neurological diseases. These factors have been extensively linked with blood-based genome-wide DNA methylation (DNAm), but it is unclear if the signatures from blood translate to the target tissue of interest - the brain. To investigate this, we apply blood-derived epigenetic predictors of four lifestyle traits to genome-wide DNAm from five post-mortem brain regions and the last blood sample prior to death in 14 individuals in the Lothian Birth Cohort 1936 (LBC1936). Using these matched samples, we found that correlations between blood and brain DNAm scores for smoking, high density lipoprotein (HDL) cholesterol, alcohol and body mass index (BMI) were highly variable across brain regions. Smoking scores in the dorsolateral prefrontal cortex had the strongest correlations with smoking scores in blood (r=0.5, n=14) and smoking behaviour (r=0.56, n=9). This was also the brain region which exhibited the strongest correlations for DNAm at site cg05575921 - the single strongest correlate of smoking in blood - in relation to blood (r=0.61, n=14) and smoking behaviour (r=-0.65, n=9). This suggested a particular vulnerability to smoking-related differential methylation in this region. Our work contributes to understanding how lifestyle factors affect the brain and suggests that lifestyle-related DNAm is likely to be both brain region dependent and in many cases poorly proxied for by blood. Though these pilot data provide a rarely-available opportunity for the comparison of methylation patterns across multiple brain regions and the blood, due to the limited sample size available our results must be considered as preliminary and should therefore be used as a basis for further investigation.

**Graphical abstract 203mm x 127mm (DPI 300)**

**Abbreviated summary [50 words]: We apply blood-derived epigenetic signatures of lifestyle traits to matched blood and brain samples, uncovering variability in how well blood translates across brain regions and a relationship between smoking and the prefrontal cortex**. Our preliminary results contribute to understanding how lifestyle-related DNA methylation affects the brain in health and disease.
