## Supplemental Tables 1 to 5 for "Epigenetic predictors of lifestyle traits applied to the blood and brain"

### Sheet: Table 1
Table 1. Summary of the most recent blood sample prior to death and the time between blood sampling and death in years for the 14 LBC1936 brain bank individuals.
Participant	DNAm Wave	Years between DNAm sampling and death
1	4	1.56605
2	3	4.02464
3	3	3.15127
4	3	0.684463
5	4	2.61465
6	4	0.843258
7	4	2.07255
8	3	6.05339
9	3	3.29363
10	4	0.298426
11	4	2.91581
12	3	2.29706
13	4	1.18275
14	3	2.96235

### Sheet: Table 2
Table 2. Power calculations for regression analyses in a sample size of 14 across a range of simulated effect sizes with a significance level of 0.05.
Sample Size	Significance (alpha level)	Effect size	Power achievable
14	0.05	0	0.0490176
14	0.05	0.05	0.0523857
14	0.05	0.1	0.0626393
14	0.05	0.15	0.0802125
14	0.05	0.2	0.105781
14	0.05	0.25	0.140184
14	0.05	0.3	0.184311
14	0.05	0.35	0.238939
14	0.05	0.4	0.304518
14	0.05	0.45	0.380907
14	0.05	0.5	0.467058
14	0.05	0.55	0.560688
14	0.05	0.6	0.658006
14	0.05	0.65	0.753599
14	0.05	0.7	0.840707
14	0.05	0.75	0.912157
14	0.05	0.8	0.96224
14	0.05	0.85	0.98945
14	0.05	0.9	0.998774
14	0.05	0.95	0.999988

### Sheet: Table 3
Table 3. Summary information for the brain bank subset (n=14) and reference group (n=499). Phenotypic, lifestyle and clinical information is provided for both groups.
Characteristic	Study group		Reference group
	N=14		N=499
	n (%)	mean (sd)	n (%)	mean (sd)
Sex
Female	5 (36%)		248 (50%)
Male	9 (64%)		251 (50%)
Age at blood sample (years)		77.90 (1.72)		79.31 (0.62)
Smoking status
Current	5 (36%)		19 (3.8%)
Former	7 (50%)		211 (42%)
Never	2 (14%)		270 (54%)
Pack years smoked		53 (40)		4 (15)
Unknown		5		193
Alcohol units per week		14 (15)		11 (11)
Unknown				141
Body mass index (kg/m2)		25.5 (5.1)		27.3 (4.5)
Unknown				1
HDL cholesterol (mmol/L)		1.49 (0.42)		1.48 (0.42)
Unknown				16
Brain pH		6.08 (0.20)
Time to death (years)		2.43 (1.52)
Age at death (years)		80.32 (1.60)
ApoE genotype
E2/E3	1 (7.1%)
E3/E3	9 (64%)
E3/E4	4 (29%)

### Sheet: Table 4
Table 4. Pearson and Spearman correlations for site cg05575921 and blood-derived lifestyle trait predictor scores for smoking, HDL, alcohol and BMI traits applied to the blood and brain. There were 14 individuals in this analysis, with the exception of BA35 (n=13). Correlations are ranked by p-values.
Brain measure	Blood measure	Pearson (r)	P	Spearman (r)	P
BA46 BMI predictor	Blood BMI predictor	-0.72	0.004	-0.73	0.003
BA46 cg05575921	Blood cg05575921	0.61	0.02	0.6	0.022
BA2021 HDL predictor	Blood HDL predictor	0.55	0.04	0.49	0.078
BA46 smoking predictor	Blood smoking predictor	0.5	0.069	0.57	0.034
BA35 BMI predictor	Blood BMI predictor	-0.46	0.116	-0.45	0.122
BA17 cg05575921	Blood cg05575921	0.39	0.163	0.17	0.553
BA24 HDL predictor	Blood HDL predictor	0.38	0.176	0.41	0.149
BA24 alcohol predictor	Blood alcohol predictor	0.35	0.224	0.49	0.072
BA35 smoking predictor	Blood smoking predictor	0.36	0.233	0.36	0.231
BA35 HDL predictor	Blood HDL predictor	-0.32	0.292	-0.36	0.223
BA24 smoking predictor	Blood smoking predictor	0.29	0.309	0.29	0.311
BA46 alcohol predictor	Blood alcohol predictor	0.25	0.383	0.27	0.35
BA2021 smoking predictor	Blood smoking predictor	-0.22	0.457	-0.04	0.887
BA46 HDL predictor	Blood HDL predictor	-0.2	0.489	-0.05	0.876
BA17 alcohol predictor	Blood alcohol predictor	-0.19	0.524	-0.08	0.782
BA2021 alcohol predictor	Blood alcohol predictor	0.16	0.588	-0.09	0.748
BA17 HDL predictor	Blood HDL predictor	0.14	0.623	0.31	0.288
BA17 BMI predictor	Blood BMI predictor	0.12	0.681	0.19	0.513
BA2021 BMI predictor	Blood BMI predictor	0.12	0.681	0.15	0.605
BA24 cg05575921	Blood cg05575921	0.11	0.704	0.2	0.483
BA35 alcohol predictor	Blood alcohol predictor	0.1	0.748	0.02	0.943
BA17 smoking predictor	Blood smoking predictor	0.07	0.815	0.05	0.852
BA20/21 cg05575921	Blood cg05575921	-0.07	0.819	-0.09	0.748
BA24 BMI predictor	Blood BMI predictor	0.07	0.819	0.15	0.615
BA35 cg05575921	Blood cg05575921	0.03	0.929	0.03	0.929

### Sheet: Table 5
Table 5. Lifestyle trait correlations with the blood DNAm measures from the reference group (up to n=499) and the blood and brain measures for the brain bank group (n=14). Coeficients (r) and p-values for both Pearson and Spearman correlations between blood and brain measures and lifestyle trait information are presented. There were 14 brain bank individuals in this analysis, with the exception o…
Blood/brain measure	Lifestyle trait	Group	Pearson (r)	P	Spearman (r)	P
Blood smoking predictor	Smoking status	Brain bank	0.82	0	0.8	0.001
Blood cg05575921	Smoking status	Reference	-0.51	0	-0.41	0
Blood alcohol predictor	Alcohol units per week	Reference	0.43	0	0.36	1.24e-12
Blood smoking predictor	Smoking status	Reference	0.59	0	0.5	0
Blood BMI predictor	BMI	Reference	0.41	0	0.43	0
Blood HDL predictor	HDL cholesterol	Reference	0.44	0	0.41	0
Blood smoking predictor	Pack years smoked	Reference	0.37	2e-11	0.31	1.7e-08
Blood cg05575921	Pack years smoked	Reference	-0.31	4.7e-08	-0.28	8.49e-07
Blood cg05575921	Smoking status	Brain bank	-0.79	0.001	-0.8	0.001
BA17 HDL predictor	HDL cholesterol	Brain bank	0.62	0.017	0.63	0.015
BA17 alcohol predictor	Alcohol units per week	Brain bank	-0.55	0.042	-0.56	0.038
Blood smoking predictor	Pack years smoked	Brain bank	0.66	0.052	0.68	0.045
BA46 cg05575921	Pack years smoked	Brain bank	-0.65	0.06	-0.66	0.053
BA2021 smoking predictor	Smoking status	Brain bank	-0.48	0.083	-0.38	0.176
Blood HDL predictor	HDL cholesterol	Brain bank	0.47	0.087	0.48	0.083
Blood cg05575921	Pack years smoked	Brain bank	-0.57	0.108	-0.49	0.177
BA46 smoking predictor	Pack years smoked	Brain bank	0.56	0.118	0.55	0.123
BA2021 alcohol predictor	Alcohol units per week	Brain bank	-0.41	0.15	-0.49	0.073
BA46 HDL predictor	HDL cholesterol	Brain bank	-0.4	0.158	-0.36	0.2
BA46 cg05575921	Smoking status	Brain bank	-0.34	0.229	-0.39	0.167
Blood alcohol predictor	Alcohol units per week	Brain bank	0.34	0.229	0.3	0.298
BA20/21 cg05575921	Smoking status	Brain bank	0.34	0.24	0.38	0.185
BA35 smoking predictor	Smoking status	Brain bank	0.33	0.267	0.35	0.247
BA17 BMI predictor	BMI	Brain bank	-0.3	0.298	-0.27	0.342
BA2021 BMI predictor	BMI	Brain bank	0.27	0.35	0.23	0.436
BA46 smoking predictor	Smoking status	Brain bank	0.22	0.442	0.21	0.472
BA35 HDL predictor	HDL cholesterol	Brain bank	0.21	0.492	0.08	0.795
BA35 smoking predictor	Pack years smoked	Brain bank	0.24	0.559	0.17	0.693
BA17 smoking predictor	Pack years smoked	Brain bank	0.22	0.562	0.22	0.574
BA35 cg05575921	Pack years smoked	Brain bank	-0.22	0.593	-0.24	0.57
BA20/21 cg05575921	Pack years smoked	Brain bank	0.2	0.61	0.33	0.379
BA2021 HDL predictor	HDL cholesterol	Brain bank	0.15	0.611	0.2	0.486
BA35 alcohol predictor	Alcohol units per week	Brain bank	0.15	0.618	0.06	0.837
BA24 smoking predictor	Smoking status	Brain bank	0.15	0.621	0.2	0.503
BA35 cg05575921	Smoking status	Brain bank	-0.14	0.637	-0.17	0.572
BA24 smoking predictor	Pack years smoked	Brain bank	0.18	0.65	-0.08	0.847
Blood BMI predictor	BMI	Brain bank	-0.12	0.682	-0.16	0.584
BA24 alcohol predictor	Alcohol units per week	Brain bank	-0.1	0.727	-0.16	0.593
BA17 cg05575921	Pack years smoked	Brain bank	-0.1	0.806	-0.24	0.529
BA46 BMI predictor	BMI	Brain bank	0.06	0.838	0.1	0.725
BA35 BMI predictor	BMI	Brain bank	0.06	0.841	0.12	0.707
BA24 cg05575921	Pack years smoked	Brain bank	-0.07	0.856	-0.07	0.864
BA24 cg05575921	Smoking status	Brain bank	-0.04	0.886	-0.27	0.355
BA24 HDL predictor	HDL cholesterol	Brain bank	-0.03	0.906	-0.03	0.928
BA24 BMI predictor	BMI	Brain bank	-0.03	0.911	-0.08	0.794
BA2021 smoking predictor	Pack years smoked	Brain bank	-0.04	0.926	-0.07	0.864
BA46 alcohol predictor	Alcohol units per week	Brain bank	-0.02	0.942	0.06	0.852
BA17 smoking predictor	Smoking status	Brain bank	0.01	0.971	-0.01	0.961
BA17 cg05575921	Smoking status	Brain bank	0	0.993	0.15	0.604
